# Multiple hypervirulent methicillin-sensitive *Staphylococcus aureus* lineages contribute towards poor patient outcomes in orthopedic device-related infections

**DOI:** 10.1101/2022.10.21.22280349

**Authors:** Virginia Post, Ben Pascoe, Evangelos Mourkas, Jessica K. Calland, Matthew D. Hitchings, Christoph Erichsen, Julian Fischer, Mario Morgenstern, R. Geoff Richards, Samuel K. Sheppard, T. Fintan Moriarty

**Affiliations:** AO Research Institute Davos, Davos, Switzerland; Centre for Genomic Pathogen Surveillance, Big Data Institute, University of Oxford, Oxford, United Kingdom; Ineos Oxford Institute of Antimicrobial Research, Department of Biology, University of Oxford, Oxford, United Kingdom; Faculty of Veterinary Medicine, Chiang Mai University, Chiang Mai, Thailand; Oslo Centre for Biostatistics and Epidemiology, Oslo University Hospital, Oslo, Norway; Swansea University Medical School, Swansea University, Swansea, United Kingdom; Department of Trauma Surgery, Trauma Centre Murnau, Murnau, Germany; Department of Orthopedic and Trauma Surgery, University Hospital Basel, Switzerland

**Keywords:** *Staphylococcus aureus*, MRSA, MSSA, virulence factors, antibiotic resistance, orthopedic device-related infections

## Abstract

Staphylococci are the most common cause of orthopedic device-related infections (ODRIs), with *Staphylococcus aureus* responsible for a third or more of cases. This prospective clinical and laboratory study investigated the association of genomic and phenotypic variation with treatment outcomes in ODRI isolates. Eighty-six invasive *S. aureus* isolates were collected from patients with ODRI, and clinical outcome was assessed after a follow-up examination of 24 months. Each patient was then considered to have been “cured” or “not cured” based on predefined clinical criteria. Whole genome sequencing and molecular characterization identified isolates belonging to globally circulating community- and hospital-acquired pandemic lineages. Most isolates were phenotypically susceptible to methicillin and lacked the SCC*mec* cassette (MSSA), but contained several (hyper) virulence genes, including toxins and biofilm genes. While recognizing the role of the host immune response, we identify characteristics of isolate genomes that, with larger datasets, could help contribute to infection severity or clinical outcome predictions. While this and several other studies reinforce the role antibiotic resistance (e.g., MRSA infection) has on treatment failure, it is important not to overlook MSSA that can cause equally destructive infections and lead to poor patient outcomes.

**Importance:** *Staphylococcus aureus* is a prominent cause of orthopedic device-associated infections, yet little is known about how the infecting pathogen, and specifically the repertoire of genome-encoded virulence factors can impact treatment outcome. Past studies have focused on distinguishing commensal from invasive *S. aureus* isolates but in this study, we aim to investigate traits in infecting isolates that influence patient outcomes. Invasive *S. aureus* isolates were collected from orthopedic-device related infection patients and categorized according to the success of subsequent treatment (“cured” /”not cured”), as determined following hospital discharge two years after initial presentation. Several MSSA hypervirulent clones were associated with a “not cured” clinical outcome. Improved understanding of the bacterial traits associated with treatment failure in ODRI will inform the risk assessment, prognosis, and therapy of these infections.
