## Supplementary table 1 for "Multiple hypervirulent methicillin-sensitive *Staphylococcus aureus* lineages contribute towards poor patient outcomes in orthopedic device-related infections"

### Sheet: TableS1_Isolate.list
Table S1: Isolate details
	BIGSid	ARI-Number	Lab ID	Cured	Age range	Grouped Localization	Lower extremity	Obesity	Smoking	Side	Implant*	Endoprosthesis infection	Acute	Fracture open	Diabetes	Chronic immunosuppression	Multiple Revisionsurgeries
	1735	Mu 03	SS_1500	1	86-90	hip	1	0	0	l	E	1	0	0	1	0	1
	1736	Mu 05	SS_1501	0	41-45	hip	1	0	0	l	E	1	0	0	0	1	1
	1737	Mu 06	SS_1502	1	51-55	hip	1	0	0	r	E	1	0	0	0	0	1
	1738	Mu 08	SS_1503	1	41-45	fibula	1	0	0	r	P	0	1	1	1	0	1
	1739	Mu 09	SS_1504	1	61-65	tibia distal	1	0	0	l	F	0	1	1	0	0	1
	1741	Mu 12	SS_1506	1	66-70	tibia dist	1	0	0	l	P	0	1	0	1	1	1
	1742	Mu 13	SS_1507	1	51-55	tibia prox	1	1	1	l	P	0	0	0	0	0	1
	1743	Mu 14	SS_1508	1	46-50	calcaneus	0	1	0	l	P	0	0	0	0	0	1
	1744	Mu 15	SS_1509	1	46-50	elbow	0	0	0	l	P	0	0	0	0	0	1
	1745	Mu 16	SS_1510	1	41-45	femur prox	1	0	1	r	N	0	0	0	0	0	1
	1746	Mu 17	SS_1511	1	56-60	shoulder	0	1	0	r	L	0	0	0	0	0	1
	1747	Mu 18	SS_1512	0	51-55	talus	0	0	0	r	S	0	1	0	0	0	1
	1748	Mu 19	SS_1513	1	41-45	patella	1	1	0	l	K	0	1	1	0	0	1
	1749	Mu 20	SS_1514	1	46-50	tibia shaft	1	1	0	l	P	0	0	0	0	0	1
	1750	Mu 21	SS_1515	1	26-30	lower leg	1	0	1	r	P	0	0	1	0	0	1
	1751	Mu 22	SS_1516	1	31-35	tibia distal	1	1	0	r	F	0	1	0	0	0	1
	1752	Mu 23	SS_1517	0	41-45	upper ankle joint	1	0	1	r	N	0	0	0	0	0	1
	1753	Mu 24	SS_1518	1	71-75	knie	1	0	0	l	E	1	0	0	0	0	1
	1754	Mu 26	SS_1519	1	36-40	upper ankle joint	1	0	1	l	S	0	0	0	0	0	1
	1755	Mu 27	SS_1520	1	81-85	hip	1	0	0	r	E	1	0	0	1	1	1
	1756	Mu 28	SS_1521	1	16-20	calcaneus	0	0	0	r	P	0	0	0	0	0	1
	1757	Mu 29	SS_1522	1	41-45	tibia distal	1	0	1	l	N	0	0	0	0	0	1
	1758	Mu 30	SS_1523	1	36-40	tibia prox	1	1	1	r	F	0	0	0	0	0	1
	1759	Mu 31	SS_1524	0	46-50	femur	1	0	0	l	N	0	0	0	0	0	1
	1760	Mu 32	SS_1525	1	56-60	tibia distal	1	0	0	l	N	0	0	1	0	0	1
	1761	Mu 33	SS_1526	1	21-25	upper ankle joint	1	0	0	l	P	0	0	1	0	0	1
	1762	Mu 34	SS_1527	1	46-50	tibia prox	1	0	0	r	P	0	0	1	0	0	0
	1763	Mu 36	SS_1528	1	71-75	hip+ISG	1	0	0	l	E	1	0	0	0	1	1
	1764	Mu 37	SS_1529	1	16-20	upper ankle joint	1	0	1	r	P	0	0	0	0	1	1
	1765	Mu 38	SS_1530	1	61-65	upper ankle joint	1	1	0	r	N	0	0	0	1	0	1
	1766	Mu 39	SS_1531	0	46-50	femur	1	0	0	l	P	0	0	0	0	0	1
	1768	Mu 42	SS_1533	1	46-50	femur	1	0	0	l	E	1	0	0	0	0	1
	1769	Mu 44	SS_1534	1	26-30	upper ankle joint	1	0	1	r	P	0	1	0	0	0	1
	1771	Mu 47	SS_1536	1	46-50	knee	1	1	1	l	E	1	1	0	0	0	1
	1772	Mu 49	SS_1537	1	71-75	distal radius	0	0	1	r	P	0	1	0	0	0	1
	1773	Mu 52	SS_1538	1	71-75	distal fibula	1	0	1	r	P	0	0	0	0	0	1
	1774	Mu 53	SS_1539	1	46-50	tibia midshaft	1	0	0	l	P	0	0	1	0	0	1
	1775	Mu 54	SS_1540	0	31-35	tibia midshaft	1	1	0	l	P	0	0	1	0	0	1
	1777	Mu 57	SS_1542	1	51-55	tibia distal	1	0	0	l	P	0	1	0	0	0	1
	1778	Mu 58	SS_1543	1	91-95	upper ankle joint	1	1	0	l	P	0	0	0	0	0	1
	1779	Mu 59	SS_1544	1	21-25	olecranon	0	0	1	l	P	0	1	0	0	0	1
	1780	Mu 61	SS_1545	1	56-60	tibia distal	1	0	1	l	P	0	0	1	0	0	1
	1781	Mu 62	SS_1546	1	26-30	fibula dist	1	1	1	l	P	0	1	0	1	0	1
	1782	Mu 63	SS_1547	0	61-65	tibia distal	1	0	1	r	P	0	0	0	0	0	1
	1783	Mu 65	SS_1548	0	86-90	knee	1	0	1	r	E	1	0	0	0	0	1
	1784	Mu 66	SS_1549	1	51-55	toe	0	0	1	r	P	0	1	1	0	0	1
	1785	Mu 67	SS_1550	1	46-50	upper ankle joint	1	0	0	r	N	0	0	0	1	0	0
	1786	Mu 68	SS_1551	1	51-55	foot mhk5	0	0	0	r	P	0	1	0	0	0	1
	1787	Mu 69	SS_1552	1	36-40	upper ankle joint	1	0	0	r	P	0	0	1	0	0	1
	1788	Mu 70	SS_1553	1	16-20	upper ankle joint	1	0	0	r	P	0	0	1	0	1	1
	1790	Mu 72	SS_1555	1	26-30	upper ankle joint	1	0	0	r	S	0	1	0	0	0	1
	1791	Mu 73	SS_1556	0	61-65	upper ankle joint	1	0	1	r	S	0	1	0	0	0	1
	1792	Mu 74	SS_1557	0	76-80	knee	1	1	0	l	E	1	0	0	1	1	1
	1793	Mu 75	SS_1558	1	61-65	femur midshaft	1	0	0	l	N	0	0	0	0	0	1
	1794	Mu 76	SS_1559	1	51-55	hip	1	0	0	l	E	1	0	0	0	0	1
	1795	Mu 77	SS_1560	1	66-70	knee	1	0	0	r	E	1	0	1	1	1	1
	1797	Mu 79	SS_1562	1	66-70	fibula distal	1	0	1	l	P	0	1	0	0	0	1
	1798	Mu 80	SS_1563	0	31-35	knee	1	1	0	r	E	1	0	0	1	0	1
	1799	Mu 81	SS_1564	0	71-75	shoulder	0	1	0	r	E	1	0	0	0	0	1
	1800	Mu 82	SS_1565	0	46-50	tibia midshaft	1	0	0	l	N	0	0	0	0	0	1
	1801	Mu 83	SS_1566	1	36-40	tibia midshaft	1	1	1	r	N	0	0	1	0	0	1
	1802	Mu 84	SS_1567	1	61-65	femur	1	0	0	l	N	0	0	0	0	0	1
	1803	Mu 85	SS_1568	1	91-95	humerus distal	0	0	0	l	P	0	1	0	0	0	0
	1804	Mu 86	SS_1569	0	66-70	knee	1	0	0	l	E	1	0	0	0	0	1
	1805	Mu 87	SS_1570	0	56-60	tibie	1	1	0	r	N	0	1	0	0	0	1
	1806	Mu 88	SS_1571	1	46-50	shoulder	0	0	0	l	S	0	1	0	0	0	1
	1807	Mu 89	SS_1572	1	41-45	upper ankle joint	1	0	1	r	P	0	0	0	0	0	1
	1808	Mu 91	SS_1573	0	56-60	humerus midshaft	0	1	1	l	P	0	1	1	0	0	1
	1809	Mu 92	SS_1574	0	61-65	calcaneus	0	1	0	l	N	0	0	0	0	0	1
	1810	Mu 93	SS_1575	0	61-65	femur prox	1	0	1	r	N	0	0	0	0	0	1
	1811	Mu 94	SS_1576	0	61-65	tibia	1	0	0	r	N	0	0	1	0	0	1
	1812	Mu 95	SS_1577	1	71-75	tibia	1	1	0	r	P	0	0	0	1	0	1
	1815	Mu 98	SS_1580	0	21-25	tibia	1	0	0	l	F	0	1	1	0	0	1
	1816	Mu 99	SS_1581	1	66-70	hip	1	1	0	r	E	1	0	0	1	1	1
	1817	Mu 100	SS_1582	1	71-75	fibula	1	0	0	l	P	0	1	1	1	0	1
	1818	Mu 101	SS_1583	0	56-60	knee	1	1	1	l	E	1	0	0	1	0	1
	1819	Mu 102	SS_1584	1	61-65	ankle	1	0	0	l	E	1	1	0	0	0	1
	1820	Mu 103	SS_1585	1	66-70	femur	1	1	1	r	N	0	0	0	1	1	1
	1821	Mu 104	SS_1586	1	21-25	tibia	1	0	0	l	N	0	0	0	0	0	1
	1822	Mu 105	SS_1587	1	41-45	calcaneus	0	0	0	r	S	0	0	0	0	0	1
	1823	Mu 106	SS_1588	1	31-35	tibia	1	1	1	l	N	0	0	0	0	0	1
	1824	Mu 107	SS_1589	1	41-45	fibula	1	1	0	l	P	0	0	1	0	0	1
	1825	Mu 108	SS_1590	1	51-55	knee	1	0	1	r	E	1	0	0	0	0	1
	1826	Mu 109	SS_1591	1	41-45	tibia	1	0	0	r	N	0	0	1	0	0	1
	1827	Mu 110	SS_1592	1	31-35	fibula	1	0	0	r	P	0	1	0	0	0	1
	1828	Mu 111	SS_1593	1	76-80	femur	1	0	0	r	P	0	0	0	1	1	1
	*	N: nail; P: plate; E: endoprothesis; S: screw; F: fixateur externe; K: K-wire; L: ligament reconstruction device
