## Supplementary table 2 for "Multiple hypervirulent methicillin-sensitive *Staphylococcus aureus* lineages contribute towards poor patient outcomes in orthopedic device-related infections"

### Sheet: TableS2_Genome.data
Table S2: Genome details
	BIGSid	ARI-Number	Lab ID	Cured	ST	Clonal complex	Ecology	spa-type	Clone	Genome size (bp)	Number of contigs	BioProject	Accession number
	1735	Mu 03	SS_1500	1	22	CC22	HA	t845	CC22-t845-	2741224	87
	1736	Mu 05	SS_1501	0	22	CC22	HA	t192	CC22-t192-	2722419	205
	1737	Mu 06	SS_1502	1	59	CC59	CA	t216	CC59-t216-	2667579	147
	1738	Mu 08	SS_1503	1	146	CC146		t002	CC146-t002-	2747610	105
	1739	Mu 09	SS_1504	1	8	CC8	CA	t068	CC8-t068-	2708904	113
	1741	Mu 12	SS_1506	1	45	CC45		t16998	CC45-t16998-	2723077	72
	1742	Mu 13	SS_1507	1	8	CC8	CA	t3240	CC8-t3240-	2748437	130
	1743	Mu 14	SS_1508	1	398	CC398	LA	t034	CC398-t034-	2692944	45
	1744	Mu 15	SS_1509	1	7	CC7		t091	CC7-t091-	2708723	186
	1745	Mu 16	SS_1510	1	225	CC5	HA	t463	CC5-t463-IIa	2753231	115
	1746	Mu 17	SS_1511	1	30	CC30	CA	t012	CC30-t012-	2770660	189
	1747	Mu 18	SS_1512	0	7	CC7		t091	CC7-t091-	2769300	156
	1748	Mu 19	SS_1513	1	30	CC30	CA	t012	CC30-t012-	2790957	141
	1749	Mu 20	SS_1514	1	182	CC182		t493	CC182-t493-	2797774	63
	1750	Mu 21	SS_1515	1	72	CC72		t7721	CC72-t7721-	2682137	104
	1751	Mu 22	SS_1516	1	5	CC5	HA	t002	CC5-t002-	2701502	141
	1752	Mu 23	SS_1517	0	45	CC45		t576	CC45-t576-	2693294	54
	1753	Mu 24	SS_1518	1	30	CC30	CA	t012	CC30-t012-	2779141	138
	1754	Mu 26	SS_1519	1	15	CC15		t084	CC15-t084-	2662108	123
	1755	Mu 27	SS_1520	1	30	CC30	CA	t17111	CC30-t17111-	2815329	108
	1756	Mu 28	SS_1521	1	45	CC45		t7119	CC45-t7119-	2701945	91
	1757	Mu 29	SS_1522	1	30	CC30	CA	t012	CC30-t012-	2854983	90
	1758	Mu 30	SS_1523	1	30	CC30	CA	t012	CC30-t012-	2843192	110
	1759	Mu 31	SS_1524	0	30	CC30	CA	t018	CC30-t018-	2829116	79
	1760	Mu 32	SS_1525	1	59	CC59	CA	t216	CC59-t216-	2693114	57
	1761	Mu 33	SS_1526	1	30	CC30	CA	t012	CC30-t012-	2812006	57
	1762	Mu 34	SS_1527	1	8	CC8	CA	t190	CC8-t190-	2740863	165
	1763	Mu 36	SS_1528	1	22	CC22	HA	t1977	CC22-t1977-	2638312	254
	1764	Mu 37	SS_1529	1	45	CC45		t015	CC45-t015-	2687964	67
	1765	Mu 38	SS_1530	1	121	CC121		t435	CC121-t435-	2816740	94
	1766	Mu 39	SS_1531	0	5	CC5	HA	t450	CC5-t450-	2736200	102
	1768	Mu 42	SS_1533	1	5	CC5	HA	t450	CC5-t450-	2736200	102
	1769	Mu 44	SS_1534	1	30	CC30	CA	t433	CC30-t433-	2775672	52
	1771	Mu 47	SS_1536	1	45	CC45		t17113	CC45-t17113-	2705811	29
	1772	Mu 49	SS_1537	1	22	CC22	HA	t005	CC22-t005-	2836483	84
	1773	Mu 52	SS_1538	1	15	CC15		t084	CC15-t084-	2671892	42
	1774	Mu 53	SS_1539	1	22	CC22	HA	t005	CC22-t005-	2782292	53
	1775	Mu 54	SS_1540	0	59	CC59	CA	t216	CC59-t216-	2740611	60
	1777	Mu 57	SS_1542	1	30	CC30	CA	t6981	CC30-t6981-	2826020	70
	1778	Mu 58	SS_1543	1	8	CC8	CA	t520	CC8-t520-	2818275	78
	1779	Mu 59	SS_1544	1	188	CC188		t189	CC188-t189-	2821243	46
	1780	Mu 61	SS_1545	1	45	CC45		t073	CC45-t073-	2725286	49
	1781	Mu 62	SS_1546	1	7	CC7		t091	CC7-t091-	2743164	47
	1782	Mu 63	SS_1547	0	15	CC15		t084	CC15-t084-	2688075	54
	1783	Mu 65	SS_1548	0	72	CC72		t148	CC72-t148-	2749946	40
	1784	Mu 66	SS_1549	1	45	CC45		t16999	CC45-t16999-	2778447	62
	1785	Mu 67	SS_1550	1	7	CC7		t091	CC7-t091-	2789042	54
	1786	Mu 68	SS_1551	1	30	CC30	CA	t122	CC30-t122-	2866229	86
	1787	Mu 69	SS_1552	1	97	CC97		t359	CC97-t359-	2760392	69
	1788	Mu 70	SS_1553	1	30	CC30	CA	t012	CC30-t012-	2807551	77
	1790	Mu 72	SS_1555	1	8	CC8	CA	t8264	CC8-t8264-	2759947	82
	1791	Mu 73	SS_1556	0	5	CC5	HA	t002	CC5-t002-	2721688	57
	1792	Mu 74	SS_1557	0	30	CC30	CA	t012	CC30-t012-	2853572	73
	1793	Mu 75	SS_1558	1	22	CC22	HA	t17000	CC22-t17000-	2728431	57
	1794	Mu 76	SS_1559	1	433	CC433		t318	CC433-t318-	2790144	121
	1795	Mu 77	SS_1560	1	7	CC7		t091	CC7-t091-	2744652	57
	1797	Mu 79	SS_1562	1	22	CC22	HA	t005	CC22-t005-	2795094	69
	1798	Mu 80	SS_1563	0	8	CC8	CA	t024	CC8-t024-	2767250	50
	1799	Mu 81	SS_1564	0	225	CC5	HA	t003	CC5-t003-IIa	2827195	173
	1800	Mu 82	SS_1565	0	7	CC7		t091	CC7-t091-	2826607	200
	1801	Mu 83	SS_1566	1	7	CC7		t091	CC7-t091-	2839502	163
	1802	Mu 84	SS_1567	1	15	CC15		t084	CC15-t084-	2713457	93
	1803	Mu 85	SS_1568	1	15	CC15		t774	CC15-t774-	2795428	121
	1804	Mu 86	SS_1569	0	225	CC5	HA	t003	CC5-t003-	2819752	182
	1805	Mu 87	SS_1570	0	5	CC5	HA	t002	CC5-t002-	2751210	73
	1806	Mu 88	SS_1571	1	5	CC5	HA	t002	CC5-t002-	2751210	73
	1807	Mu 89	SS_1572	1	97	CC97		t521	CC97-t521-	2839297	90
	1808	Mu 91	SS_1573	0	59	CC59	CA	t216	CC59-t216-	2722698	116
	1809	Mu 92	SS_1574	0	45	CC45		t17112	CC45-t17112-	2772482	125
	1810	Mu 93	SS_1575	0	34	CC34		t1758	CC34-t1758-	2962075	196
	1811	Mu 94	SS_1576	0	30	CC30	CA	t342	CC30-t342-	2914599	167
	1812	Mu 95	SS_1577	1	97	CC97		t3380	CC97-t3380-	2778651	126
	1815	Mu 98	SS_1580	0	5	CC5	HA	t242	CC5-t242-IVa	2835098	151
	1816	Mu 99	SS_1581	1	22	CC22	HA	t3861	CC22-t3861-IVh	2940917	291
	1817	Mu 100	SS_1582	1	22	CC22	HA	t3861	CC22-t3861-IVh	2853816	165
	1818	Mu 101	SS_1583	0	45	CC45		t6704	CC45-t6704-	2781897	116
	1819	Mu 102	SS_1584	1	22	CC22	HA	t005	CC22-t005-	2766179	206
	1820	Mu 103	SS_1585	1	121	CC121		t1195	CC121-t1195-	2832707	192
	1821	Mu 104	SS_1586	1	59	CC59	CA	t216	CC59-t216-	2773724	241
	1822	Mu 105	SS_1587	1	22	CC22	HA	t005	CC22-t005-	2854844	358
	1823	Mu 106	SS_1588	1	121	CC121		t2095	CC121-t2095-	2762104	107
	1824	Mu 107	SS_1589	1	5	CC5	HA	t045	CC5-t045-	2745899	118
	1825	Mu 108	SS_1590	1	6	CC6		t701	CC6-t701-	2782821	134
	1826	Mu 109	SS_1591	1	5	CC5	HA	t002	CC5-t002-	2771073	189
	1827	Mu 110	SS_1592	1	7	CC7		t091	CC7-t091-	2759222	138
	1828	Mu 111	SS_1593	1	15	CC15		t084	CC15-t084-	2798041	128
													*genomes also publicly available from https://zoo-dalmore.zoo.ox.ac.uk/bigsdb?db=staphylococcus_sheppard
