## Supplementary table 3 for "Multiple hypervirulent methicillin-sensitive *Staphylococcus aureus* lineages contribute towards poor patient outcomes in orthopedic device-related infections"

### Sheet: Sheet1
Table S3: Summary of pangenome gene clusters
	# 4003 gene families in 86 genomes.
	# 196 contain greater than one allele at the thresholds analysed.
	# 289 contain fission/fusion events.
	# 52 contain duplication/loss.
	%isolates	#clusters		>1 allele	fission/fusion	multicopy
	0-10%	1061	0.265051	27	21	1
	10-25%	382	0.0954284	31	26	4
	25-50%	186	0.0464652	52	26	9
	50-75%	130	0.0324756	35	27	13
	75-90%	67	0.0167374	13	21	6
	90-95%	26	0.00649513	2	7	2
	95-100%	2151	0.537347	36	161	17
	Core (95%+)	2151
	Accessory	1852
	Total	4003
