## Supplementary table 6 for "Multiple hypervirulent methicillin-sensitive *Staphylococcus aureus* lineages contribute towards poor patient outcomes in orthopedic device-related infections"

### Sheet: TableS3_Phenotype.data
Table S3: Phenotype assay data
	BIGSid	ARI-Number	Lab ID	Cured	Ecology	Clone	Methicillin	Methicillin Resistance	Biofilm	Hemolysis	Staphyloxanthin production	MDR	P	OX	Mezlocilin	Piperacillin	AMP/SUL	Ticarc/Clavulan	Cefoxitin	CXN	Cefotaxim	CN	TOB	Net	Ak	TE	E	DA	FOS	FD	VA	CIP	Ofloxacin	LEV	MXF	SXT	IPM	LZD	RD	DAP	TGC
	1735	Mu 03	SS_1500	1	HA	CC22-t845-	MSSA	0	0	0	0	0	1	0	1	1	0	0	0	0	0	0	0	0	0	0	0	0	0	0	0	0	0	0	0	0	0	0	0	0	0
	1736	Mu 05	SS_1501	0	HA	CC22-t192-	MSSA	0	0	1	1	0	1	0	1	1	0	0	0	0	0	0	0	0	0	0	0	0	0	0	0	0	0	0	0	0	0	0	0	0	0
	1737	Mu 06	SS_1502	1	CA	CC59-t216-	MSSA	0	0	0	1	0	1	0	1	1	0	0	0	0	0	0	0	0	0	0	0	0	0	0	0	0	0	0	0	0	0	0	0	0	0
	1738	Mu 08	SS_1503	1		CC146-t002-	MSSA	0	0	1	1	0	0	0	0	0	0	0	0	0	0	0	0	0	0	0	0	0	0	0	0	0	0	0	0	0	0	0	0	0	0
	1739	Mu 09	SS_1504	1	CA	CC8-t068-	MSSA	0	0	1	1	0	0	0	0	0	0	0	0	0	0	0	0	0	0	0	0	0	0	0	0	0	0	0	0	0	0	0	0	0	0
	1741	Mu 12	SS_1506	1		CC45-t16998-	MSSA	0	1	0	1	0	1	0	1	1	0	0	0	0	0	0	0	0	0	0	0	0	0	0	0	1	1	1	0	0	0	0	0	0	0
	1742	Mu 13	SS_1507	1	CA	CC8-t3240-	MSSA	0	0	1	1	0	1	0	1	1	0	0	0	0	0	0	0	0	0	0	0	0	0	0	0	0	0	0	0	0	0	0	0	0	0
	1743	Mu 14	SS_1508	1	LA	CC398-t034-	MSSA	0	0	1	0	0	0	0	0	0	0	0	0	0	0	0	0	0	0	0	0	0	0	0	0	0	0	0	0	0	0	0	0	0	0
	1744	Mu 15	SS_1509	1		CC7-t091-	MSSA	0	1	0	1	0	1	0	1	1	0	0	0	0	0	0	0	0	0	0	0	0	0	0	0	0	0	0	0	0	0	0	0	0	0
	1745	Mu 16	SS_1510	1	HA	CC5-t463-IIa	MRSA	1	1	0	0	1	1	1	1	1	1	1	1	1	1	0	0	0	0	0	1	1	0	0	0	1	1	1	1	0	1	0	0	0	0
	1746	Mu 17	SS_1511	1	CA	CC30-t012-	MSSA	0	0	0	0	0	1	0	1	1	0	0	0	0	0	0	0	0	0	0	0	0	0	0	0	0	0	0	0	0	0	0	0	0	0
	1747	Mu 18	SS_1512	0		CC7-t091-	MSSA	0	0	0	1	0	1	0	1	1	0	0	0	0	0	0	0	0	0	0	0	0	0	0	0	0	0	0	0	0	0	0	0	0	0
	1748	Mu 19	SS_1513	1	CA	CC30-t012-	MSSA	0	1	0	1	0	1	0	1	1	0	0	0	0	0	0	0	0	0	0	0	0	0	0	0	0	0	0	0	0	0	0	0	0	0
	1749	Mu 20	SS_1514	1		CC182-t493-	MSSA	0	1	0	0	1	1	0	1	1	0	0	0	0	0	0	0	0	0	1	0	0	0	0	0	0	0	0	0	1	0	1	0	0	0
	1750	Mu 21	SS_1515	1		CC72-t7721-	MSSA	0	1	1	1	0	1	0	1	1	0	0	0	0	0	0	0	0	0	0	0	0	0	0	0	0	0	0	0	0	0	0	0	0	0
	1751	Mu 22	SS_1516	1	HA	CC5-t002-	MSSA	0	1	0	1	0	1	0	1	1	0	0	0	0	0	0	0	0	0	0	0	0	0	0	0	0	0	0	0	0	0	0	0	0	0
	1752	Mu 23	SS_1517	0		CC45-t576-	MSSA	0	1	0	1	0	1	0	1	1	0	0	0	0	0	0	0	0	0	0	0	0	0	0	0	0	0	0	0	0	0	0	0	0	0
	1753	Mu 24	SS_1518	1	CA	CC30-t012-	MSSA	0	0	0	0	0	1	0	1	1	0	0	0	0	0	0	0	0	0	0	0	0	0	0	0	0	0	0	0	0	0	0	0	0	0
	1754	Mu 26	SS_1519	1		CC15-t084-	MSSA	0	0	1	0	0	1	0	1	1	0	0	0	0	0	0	0	0	0	0	0	0	0	0	0	0	0	0	0	0	0	0	0	0	0
	1755	Mu 27	SS_1520	1	CA	CC30-t17111-	MSSA	0	0	0	0	0	1	0	1	1	0	0	0	0	0	0	0	0	0	0	0	0	0	0	0	0	0	0	0	0	0	0	0	0	0
	1756	Mu 28	SS_1521	1		CC45-t7119-	MSSA	0	1	0	1	0	1	0	1	1	0	0	0	0	0	0	0	0	0	0	0	0	0	0	0	0	0	0	0	0	0	0	0	0	0
	1757	Mu 29	SS_1522	1	CA	CC30-t012-	MSSA	0	0	0	0	0	0	0	0	0	0	0	0	0	0	0	0	0	0	0	0	0	0	0	0	0	0	0	0	0	0	0	0	0	0
	1758	Mu 30	SS_1523	1	CA	CC30-t012-	MSSA	0	0	0	0	0	0	0	0	0	0	0	0	0	0	0	0	0	0	0	0	0	0	0	0	0	0	0	0	0	0	0	0	0	0
	1759	Mu 31	SS_1524	0	CA	CC30-t018-	MSSA	0	0	0	1	0	1	0	1	1	0	0	0	0	0	0	0	0	0	0	0	0	0	0	0	0	0	0	0	0	0	0	0	0	0
	1760	Mu 32	SS_1525	1	CA	CC59-t216-	MSSA	0	0	1	0	0	1	0	1	1	0	0	0	0	0	0	0	0	0	0	0	0	0	0	0	0	0	0	0	0	0	0	0	0	0
	1761	Mu 33	SS_1526	1	CA	CC30-t012-	MSSA	0	0	1	1	0	1	0	1	1	0	0	0	0	0	0	0	0	0	0	0	0	0	0	0	1	1	1	0	0	0	0	0	0	0
	1762	Mu 34	SS_1527	1	CA	CC8-t190-	MSSA	1	0	1	0	0	1	0	1	1	0	0	0	0	0	0	0	0	0	0	0	0	0	0	0	0	0	0	0	0	0	0	0	0	0
	1763	Mu 36	SS_1528	1	HA	CC22-t1977-	MSSA	0	0	1	0	0	1	0	1	1	0	0	0	0	0	0	0	0	0	0	0	0	0	0	0	1	1	1	0	0	0	0	0	0	0
	1764	Mu 37	SS_1529	1		CC45-t015-	MSSA	0	0	0	1	0	1	0	1	1	0	0	0	0	0	0	0	0	0	0	0	0	0	0	0	0	0	0	0	0	0	0	0	0	0
	1765	Mu 38	SS_1530	1		CC121-t435-	MSSA	0	0	0	0	0	1	0	1	1	0	0	0	0	0	0	0	0	0	0	0	0	0	0	0	0	0	0	0	0	0	0	0	0	0
	1766	Mu 39	SS_1531	0	HA	CC5-t450-	MSSA	0	0	1	0	1	1	0	1	1	0	0	0	0	0	0	0	0	0	0	1	1	1	0	0	0	0	0	0	0	0	0	0	0	0
	1768	Mu 42	SS_1533	1	HA	CC5-t450-	MSSA	0	0	0	0	0	0	0	0	0	0	0	0	0	0	0	0	0	0	0	0	0	0	0	0	0	0	0	0	0	0	0	0	0	0
	1769	Mu 44	SS_1534	1	CA	CC30-t433-	MSSA	0	0	0	1	0	1	0	1	1	0	0	0	0	0	0	0	0	0	0	0	0	0	0	0	0	0	0	0	0	0	0	0	0	0
	1771	Mu 47	SS_1536	1		CC45-t17113-	MSSA	0	0	0	0	0	1	0	1	1	0	0	0	0	0	0	0	0	0	0	0	0	0	0	0	0	0	0	0	0	0	0	0	0	0
	1772	Mu 49	SS_1537	1	HA	CC22-t005-	MSSA	0	1	0	0	0	1	0	1	1	0	0	0	0	0	0	0	0	0	0	0	0	0	0	0	0	0	0	0	0	0	0	0	0	0
	1773	Mu 52	SS_1538	1		CC15-t084-	MSSA	0	0	0	1	0	1	0	1	1	0	0	0	0	0	0	0	0	0	0	0	0	0	0	0	0	0	0	0	0	0	0	0	0	0
	1774	Mu 53	SS_1539	1	HA	CC22-t005-	MSSA	0	0	0	1	0	1	0	1	1	0	0	0	0	0	0	0	0	0	0	0	0	0	0	0	0	0	0	0	0	0	0	0	0	0
	1775	Mu 54	SS_1540	0	CA	CC59-t216-	MSSA	0	0	1	0	0	1	0	1	1	0	0	0	0	0	0	0	0	0	0	0	0	0	0	0	0	0	0	0	0	0	0	0	0	0
	1777	Mu 57	SS_1542	1	CA	CC30-t6981-	MSSA	0	1	0	1	0	1	1	1	1	0	0	0	0	0	0	0	0	0	0	0	0	0	0	0	0	0	0	0	0	0	0	0	0	0
	1778	Mu 58	SS_1543	1	CA	CC8-t520-	MSSA	0	1	0	0	1	1	0	1	1	0	0	0	0	0	0	0	0	0	0	1	1	0	0	0	0	0	0	0	0	0	0	0	0	0
	1779	Mu 59	SS_1544	1		CC188-t189-	MSSA	0	1	0	1	0	1	0	1	1	0	0	0	0	0	0	0	0	0	0	0	0	0	0	0	0	0	0	0	0	0	0	0	0	0
	1780	Mu 61	SS_1545	1		CC45-t073-	MSSA	0	1	1	0	0	1	0	1	1	0	0	0	0	0	0	0	0	0	0	0	0	0	0	0	0	0	0	0	0	0	0	0	0	0
	1781	Mu 62	SS_1546	1		CC7-t091-	MSSA	0	1	0	0	0	1	0	1	1	0	0	0	0	0	0	0	0	0	0	0	0	0	0	0	0	0	0	0	0	0	0	0	0	0
	1782	Mu 63	SS_1547	0		CC15-t084-	MSSA	0	1	0	0	0	1	0	1	1	0	0	0	0	0	0	0	0	0	0	0	0	0	0	0	0	0	0	0	0	0	0	0	0	0
	1783	Mu 65	SS_1548	0		CC72-t148-	MSSA	0	1	0	1	1	1	0	1	1	0	0	0	0	0	1	1	1	1	0	0	0	0	0	0	1	1	1	0	1	0	0	0	0	0
	1784	Mu 66	SS_1549	1		CC45-t16999-	MSSA	0	1	0	1	0	1	0	1	1	0	0	0	0	0	0	0	0	0	0	0	0	0	0	0	0	0	0	0	0	0	0	0	0	0
	1785	Mu 67	SS_1550	1		CC7-t091-	MSSA	0	1	1	1	0	1	0	1	1	0	0	0	0	0	0	0	0	0	0	0	0	0	0	0	0	0	0	0	0	0	0	0	0	0
	1786	Mu 68	SS_1551	1	CA	CC30-t122-	MSSA	0	1	0	1	0	1	0	1	1	0	0	0	0	0	0	0	0	0	0	0	0	0	0	0	0	0	0	0	0	0	0	0	0	0
	1787	Mu 69	SS_1552	1		CC97-t359-	MSSA	0	1	1	1	0	0	0	0	0	0	0	0	0	0	0	0	0	0	0	0	0	0	0	0	0	0	0	0	0	0	0	0	0	0
	1788	Mu 70	SS_1553	1	CA	CC30-t012-	MSSA	0	1	0	1	0	1	0	1	1	0	0	0	0	0	0	0	0	0	0	0	0	0	0	0	0	0	0	0	0	0	0	0	0	0
	1790	Mu 72	SS_1555	1	CA	CC8-t8264-	MSSA	0	1	1	1	0	0	0	0	0	0	0	0	0	0	0	0	0	0	0	0	0	0	0	0	0	0	0	0	0	0	0	0	0	0
	1791	Mu 73	SS_1556	0	HA	CC5-t002-	MSSA	0	1	0	1	0	1	0	1	1	0	0	0	0	0	0	0	0	0	0	0	0	0	0	0	0	0	0	0	0	0	0	0	0	0
	1792	Mu 74	SS_1557	0	CA	CC30-t012-	MSSA	0	1	0	1	0	1	0	1	1	0	0	0	0	0	0	0	0	0	0	0	0	0	0	0	0	0	0	0	0	0	0	0	0	0
	1793	Mu 75	SS_1558	1	HA	CC22-t17000-	MSSA	0	1	1	1	0	1	0	1	1	0	0	0	0	0	0	0	0	0	0	0	0	0	0	0	0	0	0	0	0	0	0	0	0	0
	1794	Mu 76	SS_1559	1		CC433-t318-	MSSA	0	0	1	1	0	0	0	0	0	0	0	0	0	0	0	0	0	0	0	0	0	0	0	0	1	1	1	0	0	0	0	0	0	0
	1795	Mu 77	SS_1560	1		CC7-t091-	MSSA	0	1	1	1	0	1	0	1	1	0	0	0	0	0	0	0	0	0	0	0	0	0	0	0	0	0	0	0	0	0	0	0	0	0
	1797	Mu 79	SS_1562	1	HA	CC22-t005-	MSSA	0	0	0	1	0	0	0	0	0	0	0	0	0	0	0	0	0	0	0	0	0	0	0	0	0	0	0	0	0	0	0	0	0	0
	1798	Mu 80	SS_1563	0	CA	CC8-t024-	MSSA	0	0	0	1	0	1	0	1	1	0	0	0	0	0	0	0	0	0	0	0	0	0	0	0	0	0	0	0	0	0	0	0	0	0
	1799	Mu 81	SS_1564	0	HA	CC5-t003-IIa	MRSA	1	0	0	1	1	1	1	1	1	1	1	1	1	1	0	0	0	0	0	1	1	0	0	0	1	1	1	1	0	0	0	0	0	0
	1800	Mu 82	SS_1565	0		CC7-t091-	MSSA	0	0	0	1	0	0	0	0	0	0	0	0	0	0	0	0	0	0	0	0	0	0	0	0	0	0	0	0	0	0	0	0	0	0
	1801	Mu 83	SS_1566	1		CC7-t091-	MSSA	0	1	1	1	0	1	0	1	1	0	0	0	0	0	0	0	0	0	0	0	0	0	0	0	0	0	0	0	0	0	0	0	0	0
	1802	Mu 84	SS_1567	1		CC15-t084-	MSSA	0	1	0	1	0	1	0	1	1	0	0	0	0	0	0	0	0	0	0	0	0	0	0	0	0	0	0	0	0	0	0	0	0	0
	1803	Mu 85	SS_1568	1		CC15-t774-	MSSA	0	1	0	1	0	1	0	1	1	0	0	0	0	0	0	0	0	0	0	0	0	0	0	0	0	0	0	0	0	0	0	0	0	0
	1804	Mu 86	SS_1569	0	HA	CC5-t003-	MSSA	0	1	0	0	1	1	0	1	1	0	0	0	0	0	0	0	0	0	0	1	1	0	0	0	1	1	1	1	0	0	0	0	0	0
	1805	Mu 87	SS_1570	0	HA	CC5-t002-	MSSA	0	1	0	1	0	0	0	0	0	0	0	0	0	0	0	0	0	0	0	0	0	0	0	0	0	0	0	0	0	0	0	0	0	0
	1806	Mu 88	SS_1571	1	HA	CC5-t002-	MSSA	0	1	0	1	0	0	0	0	0	0	0	0	0	0	0	0	0	0	0	0	0	0	0	0	0	0	0	0	0	0	0	0	0	0
	1807	Mu 89	SS_1572	1		CC97-t521-	MSSA	0	0	1	1	0	1	0	1	1	0	0	0	0	0	0	0	0	0	0	0	0	0	0	0	0	0	0	0	0	0	0	0	0	0
	1808	Mu 91	SS_1573	0	CA	CC59-t216-	MSSA	0	0	1	0	0	1	0	1	1	0	0	0	0	0	0	0	0	0	0	0	0	0	0	0	0	0	0	0	0	0	0	0	0	0
	1809	Mu 92	SS_1574	0		CC45-t17112-	MSSA	0	0	0	0	0	1	0	1	1	0	0	0	0	0	0	0	0	0	0	0	0	0	0	0	0	0	0	0	0	0	0	0	0	0
	1810	Mu 93	SS_1575	0		CC34-t1758-	MSSA	0	0	0	1	0	1	0	1	1	0	0	0	0	0	0	0	0	0	0	0	0	0	0	0	0	0	0	0	0	0	0	0	0	0
	1811	Mu 94	SS_1576	0	CA	CC30-t342-	MSSA	0	0	0	1	0	1	0	1	1	0	0	0	0	0	0	0	0	0	0	0	0	0	0	0	1	1	1	1	0	0	0	0	0	0
	1812	Mu 95	SS_1577	1		CC97-t3380-	MSSA	0	0	1	1	0	1	0	1	1	0	0	0	0	0	0	0	0	0	0	0	0	0	0	0	0	0	0	0	0	0	0	0	0	0
	1815	Mu 98	SS_1580	0	HA	CC5-t242-IVa	MRSA	1	0	0	0	0	1	1	1	1	1	1	1	1	1	0	0	0	0	0	0	0	0	0	0	0	0	0	0	0	0	0	0	0	0
	1816	Mu 99	SS_1581	1	HA	CC22-t3861-IVh	MRSA	1	0	1	0	1	1	1	1	1	1	1	1	1	1	0	0	0	0	0	0	0	0	0	0	0	1	1	1	1	0	0	0	0	0
	1817	Mu 100	SS_1582	1	HA	CC22-t3861-IVh	MRSA	1	0	1	0	1	1	1	1	1	1	1	1	1	1	0	0	0	0	0	1	1	0	0	0	1	1	1	1	0	0	0	0	0	0
	1818	Mu 101	SS_1583	0		CC45-t6704-	MSSA	0	0	1	0	0	1	0	1	1	0	0	0	0	0	0	0	0	0	0	0	0	0	0	0	1	1	1	0	0	0	0	0	0	0
	1819	Mu 102	SS_1584	1	HA	CC22-t005-	MSSA	0	0	1	0	0	0	0	0	0	0	0	0	0	0	0	0	0	0	0	0	0	0	0	0	0	0	0	0	0	0	0	0	0	0
	1820	Mu 103	SS_1585	1		CC121-t1195-	MSSA	0	0	1	1	0	0	0	0	0	0	0	0	0	0	0	0	0	0	1	0	0	0	0	0	0	0	0	0	0	0	0	0	0	0
	1821	Mu 104	SS_1586	1	CA	CC59-t216-	MSSA	0	0	1	1	0	0	0	0	0	0	0	0	0	0	0	0	0	0	0	0	0	0	0	0	0	0	0	0	0	0	0	0	0	0
	1822	Mu 105	SS_1587	1	HA	CC22-t005-	MSSA	0	0	1	1	0	1	0	1	1	0	0	0	0	0	0	0	0	0	0	0	0	0	0	0	0	0	0	0	0	0	0	0	0	0
	1823	Mu 106	SS_1588	1		CC121-t2095-	MSSA	0	0	0	1	0	1	0	1	1	0	0	0	0	0	0	0	0	0	0	0	0	0	0	0	0	0	0	0	0	0	0	0	0	0
	1824	Mu 107	SS_1589	1	HA	CC5-t045-	MSSA	0	0	0	0	0	0	0	0	0	0	0	0	0	0	0	0	0	0	0	0	0	0	0	0	0	0	0	0	0	0	0	0	0	0
	1825	Mu 108	SS_1590	1		CC6-t701-	MSSA	0	0	1	0	0	1	0	1	1	0	0	0	0	0	0	0	0	0	0	0	0	0	0	0	0	0	0	0	0	0	0	0	0	0
	1826	Mu 109	SS_1591	1	HA	CC5-t002-	MSSA	0	1	1	1	0	0	0	0	0	0	0	0	0	0	0	0	0	0	0	0	0	0	0	0	0	0	0	0	0	0	0	0	0	0
	1827	Mu 110	SS_1592	1		CC7-t091-	MSSA	0	1	1	1	0	0	0	0	0	0	0	0	0	0	0	0	0	0	0	0	0	0	0	0	0	0	0	0	0	0	0	0	0	0
	1828	Mu 111	SS_1593	1		CC15-t084-	MSSA	0	0	0	1	0	1	0	1	1	0	0	0	0	0	0	0	0	0	0	0	0	0	0	0	0	0	0	0	0	0	0	0	0	0
