## Supplementary table 7 for "Multiple hypervirulent methicillin-sensitive *Staphylococcus aureus* lineages contribute towards poor patient outcomes in orthopedic device-related infections"

### Sheet: Table S3
Gene	Non-unique Gene name	Annotation	Number_pos_present_in	Number_neg_present_in	Number_pos_not_present_in	Number_neg_not_present_in	Sensitivity	Specificity	Odds_ratio	Naive_p	-LOG10'	Bonferroni_p	Benjamini_H_p	Max_Pairwise_comparisons	Max_supporting_pairs	Max_opposing_pairs	Best_pairwise_comp_p	Worst_pairwise_comp_p	Phenotype
g03111_00011__g03111	mecA	PBP2a family beta-lactam-resistant peptidoglycan transpeptidase MecA	5	0	1	80	83.3333	100	inf	1.72284e-07	6.76376	0.000343361	8.58403e-05	3	3	0	0.25	0.25	MRSA
g03309_00011__g03309	paaZ	hypothetical protein	5	0	1	80	83.3333	100	inf	1.72284e-07	6.76376	0.000343361	8.58403e-05	3	3	0	0.25	0.25	MRSA
g01732_3_00028__g01732_3	ugpQ	Glycerophosphodiester phosphodiesterase%2C cytoplasmic	5	0	1	80	83.3333	100	inf	1.72284e-07	6.76376	0.000343361	8.58403e-05	3	3	0	0.25	0.25	MRSA
g01402_2_00025__g01402_2	mecR1	Methicillin resistance mecR1 protein	5	0	1	80	83.3333	100	inf	1.72284e-07	6.76376	0.000343361	8.58403e-05	3	3	0	0.25	0.25	MRSA
g02160_00004__g02160	NA	hypothetical protein	5	1	1	79	83.3333	98.75	395	1.02307e-06	5.9901	0.00203897	0.000339829	4	3	1	0.625	0.625	MRSA
g01338_1_00015__g01338_1	NA	hypothetical protein	5	1	1	79	83.3333	98.75	395	1.02307e-06	5.9901	0.00203897	0.000339829	4	3	1	0.625	0.625	MRSA
g01475_1_00011__g01475_1	NA	hypothetical protein	5	2	1	78	83.3333	97.5	195	3.54351e-06	5.45057	0.00706222	0.000706222	4	3	1	0.625	0.625	MRSA
g01517_00007__g01517	hin	DNA-invertase hin	5	2	1	78	83.3333	97.5	195	3.54351e-06	5.45057	0.00706222	0.000706222	4	3	1	0.625	0.625	MRSA
g01654_00008__g01654	hin	DNA-invertase hin	5	2	1	78	83.3333	97.5	195	3.54351e-06	5.45057	0.00706222	0.000706222	4	3	1	0.625	0.625	MRSA
g01490_1_00012__g01490_1	NA	hypothetical protein	5	2	1	78	83.3333	97.5	195	3.54351e-06	5.45057	0.00706222	0.000706222	4	3	1	0.625	0.625	MRSA
g02484_00005__g02484	ermA1	rRNA adenine N-6-methyltransferase	6	2	3	75	66.6667	97.4026	75	4.68457e-06	5.32933	0.00933635	0.00933635	6	5	1	0.21875	0.21875	MDR
g03662_00011__g03662	NA	hypothetical protein	4	0	2	80	66.6667	100	inf	7.06363e-06	5.15097	0.0140778	0.0012798	2	2	0	0.5	0.5	MRSA
g01419_1_00010__g01419_1	NA	hypothetical protein	5	3	1	77	83.3333	96.25	128.333	9.35011e-06	5.02918	0.0186348	0.0015529	4	3	1	0.625	0.625	MRSA
g02160_00004__g02160	NA	hypothetical protein	5	1	4	76	55.5556	98.7013	95	2.08144e-05	4.68164	0.0414831	0.0126509	4	3	1	0.625	0.625	MDR
g01338_1_00015__g01338_1	NA	hypothetical protein	5	1	4	76	55.5556	98.7013	95	2.08144e-05	4.68164	0.0414831	0.0126509	4	3	1	0.625	0.625	MDR
g03662_00011__g03662	NA	hypothetical protein	4	0	5	77	44.4444	100	inf	5.93345e-05	4.22669	0.118254	0.0126509	2	2	0	0.5	0.5	MDR
g03015_00011__g03015	ant1	Streptomycin 3''-adenylyltransferase	4	0	5	77	44.4444	100	inf	5.93345e-05	4.22669	0.118254	0.0126509	3	3	0	0.25	0.25	MDR
g03080_00011__g03080	COQ5	2-methoxy-6-polyprenyl-1%2C4-benzoquinol methylase%2C mitochondrial	4	0	5	77	44.4444	100	inf	5.93345e-05	4.22669	0.118254	0.0126509	3	3	0	0.25	0.25	MDR
g01530_00003__g01530	xerC	Tyrosine recombinase XerC	7	9	2	68	77.7778	88.3117	26.4444	6.20627e-05	4.20717	0.123691	0.0126509	6	5	1	0.21875	0.21875	MDR
g01475_1_00011__g01475_1	NA	hypothetical protein	5	2	4	75	55.5556	97.4026	46.875	6.98243e-05	4.15599	0.13916	0.0126509	5	3	2	1	1	MDR
g01517_00007__g01517	hin	DNA-invertase hin	5	2	4	75	55.5556	97.4026	46.875	6.98243e-05	4.15599	0.13916	0.0126509	5	3	2	1	1	MDR
g01654_00008__g01654	hin	DNA-invertase hin	5	2	4	75	55.5556	97.4026	46.875	6.98243e-05	4.15599	0.13916	0.0126509	5	3	2	1	1	MDR
g01490_1_00012__g01490_1	NA	hypothetical protein	5	2	4	75	55.5556	97.4026	46.875	6.98243e-05	4.15599	0.13916	0.0126509	5	3	2	1	1	MDR
g01565_00002__g01565	xerC	Tyrosine recombinase XerC	7	11	2	66	77.7778	85.7143	21	0.000164224	3.78456	0.327297	0.022497	6	5	1	0.21875	0.21875	MDR
g01727_00009__g01727	NA	hypothetical protein	8	34	26	18	23.5294	34.6154	0.162896	0.000173111	3.76167	0.345011	0.345011	5	3	4	0.375	1	hemolysis
g01419_1_00010__g01419_1	NA	hypothetical protein	5	3	4	74	55.5556	96.1039	30.8333	0.000178391	3.74863	0.355532	0.022497	5	3	2	1	1	MDR
g03835_00011__g03835	NA	hypothetical protein	3	0	3	80	50	100	inf	0.000195427	3.70902	0.389486	0.0278204	2	2	0	0.5	0.5	MRSA
g01904_1_00013__g01904_1	NA	hypothetical protein	3	0	3	80	50	100	inf	0.000195427	3.70902	0.389486	0.0278204	2	2	0	0.5	0.5	MRSA
g01911_1_00016__g01911_1	NA	hypothetical protein	9	27	0	50	100	64.9351	inf	0.000204723	3.68883	0.408013	0.022497	5	5	0	0.0625	0.0625	MDR
g03734_00011__g03734	NA	hypothetical protein	4	3	2	77	66.6667	96.25	51.3333	0.000232904	3.63282	0.464178	0.0309452	3	2	1	1	1	MRSA
g01940_00009__g01940	NA	hypothetical protein	0	49	9	28	0	36.3636	0	0.000270527	3.56779	0.53916	0.022497	5	0	5	0.0625	0.0625	MDR
g02857_00011__g02857	NA	hypothetical protein	0	49	9	28	0	36.3636	0	0.000270527	3.56779	0.53916	0.022497	5	0	5	0.0625	0.0625	MDR
g03207_00011__g03207	maa	Maltose O-acetyltransferase	0	49	9	28	0	36.3636	0	0.000270527	3.56779	0.53916	0.022497	5	0	5	0.0625	0.0625	MDR
g02292_00010__g02292	NA	hypothetical protein	0	49	9	28	0	36.3636	0	0.000270527	3.56779	0.53916	0.022497	5	0	5	0.0625	0.0625	MDR
g03152_00011__g03152	vatD	Streptogramin A acetyltransferase	9	28	0	49	100	63.6364	inf	0.000270527	3.56779	0.53916	0.022497	5	5	0	0.0625	0.0625	MDR
g02911_00011__g02911	NA	hypothetical protein	9	28	0	49	100	63.6364	inf	0.000270527	3.56779	0.53916	0.022497	5	5	0	0.0625	0.0625	MDR
g02898_00011__g02898	NA	hypothetical protein	9	28	0	49	100	63.6364	inf	0.000270527	3.56779	0.53916	0.022497	5	5	0	0.0625	0.0625	MDR
g03111_00011__g03111	mecA	PBP2a family beta-lactam-resistant peptidoglycan transpeptidase MecA	4	1	5	76	44.4444	98.7013	60.8	0.000282201	3.54944	0.562426	0.022497	3	2	1	1	1	MDR
g03309_00011__g03309	paaZ	hypothetical protein	4	1	5	76	44.4444	98.7013	60.8	0.000282201	3.54944	0.562426	0.022497	3	2	1	1	1	MDR
g01732_3_00028__g01732_3	ugpQ	Glycerophosphodiester phosphodiesterase%2C cytoplasmic	4	1	5	76	44.4444	98.7013	60.8	0.000282201	3.54944	0.562426	0.022497	3	2	1	1	1	MDR
g01402_2_00025__g01402_2	mecR1	Methicillin resistance mecR1 protein	4	1	5	76	44.4444	98.7013	60.8	0.000282201	3.54944	0.562426	0.022497	3	2	1	1	1	MDR
g01619_1_00013__g01619_1	NA	hypothetical protein	26	19	8	33	76.4706	63.4615	5.64474	0.000377247	3.42337	0.751853	0.37265	4	3	3	0.625	0.625	hemolysis
g01384_00004__g01384	entG	Enterotoxin type G	8	21	1	56	88.8889	72.7273	21.3333	0.000553797	3.25665	1	0.0398986	7	6	1	0.125	0.125	MDR
g03072_00011__g03072	NA	hypothetical protein	0	14	34	38	0	73.0769	0	0.000560939	3.25108	1	0.37265	5	0	5	0.0625	0.0625	hemolysis
g01329_2_00005__g01329_2	gloB	Hydroxyacylglutathione hydrolase	3	1	3	79	50	98.75	79	0.000760517	3.11889	1	0.0842061	3	2	1	1	1	MRSA
g01446_1_00010__g01446_1	NA	IS3 family transposase ISSau4	3	1	3	79	50	98.75	79	0.000760517	3.11889	1	0.0842061	3	2	1	1	1	MRSA
g02664_00010__g02664	NA	hypothetical protein	3	1	3	79	50	98.75	79	0.000760517	3.11889	1	0.0842061	2	2	0	0.5	0.5	MRSA
g02132_00003__g02132	NA	hypothetical protein	9	32	0	45	100	58.4416	inf	0.000761854	3.11813	1	0.0398986	5	5	0	0.0625	0.0625	MDR
g02821_00008__g02821	NA	hypothetical protein	22	13	13	38	62.8571	74.5098	4.94675	0.000762744	3.11762	1	1	14	11	5	0.057373	0.42395	biofilm
g01904_1_00013__g01904_1	NA	hypothetical protein	3	0	6	77	33.3333	100	inf	0.000820793	3.08577	1	0.0398986	2	2	0	0.5	0.5	MDR
g02527_2_00016__g02527_2	kdpD	Sensor protein KdpD	3	0	6	77	33.3333	100	inf	0.000820793	3.08577	1	0.0398986	2	2	0	0.5	0.5	MDR
g01579_2_00019__g01579_2	kdpA	Potassium-transporting ATPase potassium-binding subunit	3	0	6	77	33.3333	100	inf	0.000820793	3.08577	1	0.0398986	2	2	0	0.5	0.5	MDR
g03109_00011__g03109	kdpB	Potassium-transporting ATPase ATP-binding subunit	3	0	6	77	33.3333	100	inf	0.000820793	3.08577	1	0.0398986	2	2	0	0.5	0.5	MDR
g01589_2_00019__g01589_2	kdpC	Potassium-transporting ATPase KdpC subunit	3	0	6	77	33.3333	100	inf	0.000820793	3.08577	1	0.0398986	2	2	0	0.5	0.5	MDR
g02968_00011__g02968	NA	hypothetical protein	3	0	6	77	33.3333	100	inf	0.000820793	3.08577	1	0.0398986	2	2	0	0.5	0.5	MDR
g02245_00010__g02245	prkC	hypothetical protein	3	0	6	77	33.3333	100	inf	0.000820793	3.08577	1	0.0398986	2	2	0	0.5	0.5	MDR
g02651_00011__g02651	NA	hypothetical protein	3	0	6	77	33.3333	100	inf	0.000820793	3.08577	1	0.0398986	2	2	0	0.5	0.5	MDR
g02298_00010__g02298	Int-Tn	Transposase from transposon Tn916	3	0	6	77	33.3333	100	inf	0.000820793	3.08577	1	0.0398986	2	2	0	0.5	0.5	MDR
g02752_00009__g02752	NA	hypothetical protein	3	0	6	77	33.3333	100	inf	0.000820793	3.08577	1	0.0398986	2	2	0	0.5	0.5	MDR
g01294_2_00033__g01294_2	irrE	Radiation response metalloprotease IrrE	3	0	6	77	33.3333	100	inf	0.000820793	3.08577	1	0.0398986	2	2	0	0.5	0.5	MDR
g02905_00011__g02905	NA	hypothetical protein	3	0	6	77	33.3333	100	inf	0.000820793	3.08577	1	0.0398986	2	2	0	0.5	0.5	MDR
g01868_00010__g01868	NA	hypothetical protein	3	0	6	77	33.3333	100	inf	0.000820793	3.08577	1	0.0398986	2	2	0	0.5	0.5	MDR
g03220_00011__g03220	glkA	Glucokinase	3	0	6	77	33.3333	100	inf	0.000820793	3.08577	1	0.0398986	2	2	0	0.5	0.5	MDR
g01718_00008__g01718	NA	hypothetical protein	7	0	27	52	20.5882	100	inf	0.00100119	2.99948	1	0.444825	6	6	0	0.03125	0.03125	hemolysis
g02706_00008__g02706	NA	hypothetical protein	6	23	0	57	100	71.25	inf	0.00101035	2.99553	1	0.10598	3	3	0	0.25	0.25	MRSA
g01305_00007__g01305	NA	hypothetical protein	5	13	1	67	83.3333	83.75	25.7692	0.0012787	2.89323	1	0.127423	4	3	1	0.625	0.625	MRSA
g01291_00008__g01291	NA	hypothetical protein	6	25	0	55	100	68.75	inf	0.00156604	2.8052	1	0.148625	4	4	0	0.125	0.125	MRSA
g01425_3_00027__g01425_3	NA	hypothetical protein	1	15	34	36	2.85714	70.5882	0.0705882	0.00157914	2.80158	1	1	12	1	11	0.00634766	0.00634766	biofilm
g02683_00010__g02683	NA	hypothetical protein	2	19	32	33	5.88235	63.4615	0.108553	0.00159162	2.79816	1	0.444825	8	2	6	0.289062	0.289062	hemolysis
g01232_1_00006__g01232_1	entA	Enterotoxin type A	12	37	22	15	35.2941	28.8462	0.22113	0.00166263	2.77921	1	0.444825	8	4	7	0.0703125	1	hemolysis
g01232_2_00024__g01232_2	entD	Enterotoxin type D	12	37	22	15	35.2941	28.8462	0.22113	0.00166263	2.77921	1	0.444825	7	3	6	0.125	1	hemolysis
g01726_00010__g01726	NA	hypothetical protein	5	14	1	66	83.3333	82.5	23.5714	0.00171477	2.76579	1	0.155343	3	3	1	0.25	1	MRSA
g03734_00011__g03734	NA	hypothetical protein	4	3	5	74	44.4444	96.1039	19.7333	0.00178517	2.74832	1	0.0847106	4	2	2	1	1	MDR
g01584_00009__g01584	hin	DNA-invertase hin	17	43	17	9	50	17.3077	0.209302	0.00178555	2.74823	1	0.444825	15	5	12	0.0351562	0.301758	hemolysis
g02197_1_00011__g02197_1	NA	hypothetical protein	4	22	31	29	11.4286	56.8627	0.170088	0.00180476	2.74358	1	1	12	1	11	0.00634766	0.00634766	biofilm
g02447_00010__g02447	NA	hypothetical protein	8	30	26	22	23.5294	42.3077	0.225641	0.00206062	2.686	1	0.456313	10	8	6	0.109375	0.753906	hemolysis
g02205_00009__g02205	NA	hypothetical protein	7	18	2	59	77.7778	76.6234	11.4722	0.00206086	2.68595	1	0.0955185	4	3	2	0.625	1	MDR
g02212_00010__g02212	NA	hypothetical protein	9	37	0	40	100	51.9481	inf	0.0029904	2.52427	1	0.116766	5	5	0	0.0625	0.0625	MDR
g03325_00011__g03325	ohrR	Organic hydroperoxide resistance transcriptional regulator	6	13	3	64	66.6667	83.1169	9.84615	0.00307992	2.51146	1	0.116766	7	5	3	0.453125	1	MDR
g02361_00010__g02361	acuI	putative acrylyl-CoA reductase AcuI	6	13	3	64	66.6667	83.1169	9.84615	0.00307992	2.51146	1	0.116766	7	5	3	0.453125	1	MDR
g01329_2_00005__g01329_2	gloB	Hydroxyacylglutathione hydrolase	3	1	6	76	33.3333	98.7013	38	0.00310517	2.50791	1	0.116766	3	2	1	1	1	MDR
g01563_2_00007__g01563_2	NA	hypothetical protein	3	1	6	76	33.3333	98.7013	38	0.00310517	2.50791	1	0.116766	3	2	1	1	1	MDR
g01741_2_00003__g01741_2	kdpE	KDP operon transcriptional regulatory protein KdpE	3	1	6	76	33.3333	98.7013	38	0.00310517	2.50791	1	0.116766	3	2	1	1	1	MDR
g03122_00011__g03122	bcgIA	Restriction enzyme BgcI subunit alpha	3	1	6	76	33.3333	98.7013	38	0.00310517	2.50791	1	0.116766	3	2	1	1	1	MDR
g02933_00011__g02933	bcgIB	Restriction enzyme BgcI subunit beta	3	1	6	76	33.3333	98.7013	38	0.00310517	2.50791	1	0.116766	3	2	1	1	1	MDR
g02664_00010__g02664	NA	hypothetical protein	3	1	6	76	33.3333	98.7013	38	0.00310517	2.50791	1	0.116766	2	2	1	0.5	1	MDR
g02002_00008__g02002	NA	hypothetical protein	3	1	6	76	33.3333	98.7013	38	0.00310517	2.50791	1	0.116766	2	2	1	0.5	1	MDR
g03902_00011__g03902	NA	hypothetical protein	1	14	34	37	2.85714	72.549	0.0777311	0.00311305	2.50681	1	1	12	1	11	0.00634766	0.00634766	biofilm
g02776_00006__g02776	NA	hypothetical protein	1	15	33	37	2.94118	71.1538	0.0747475	0.00345141	2.462	1	0.515977	5	1	4	0.375	0.375	hemolysis
g03286_00011__g03286	dtd	D-aminoacyl-tRNA deacylase	4	80	2	0	66.6667	0	0	0.00410397	2.3868	1	0.217283	1	0	1	1	1	MRSA
g02176_2_00007__g02176_2	ricR	hypothetical protein	2	0	4	80	33.3333	100	inf	0.00410397	2.3868	1	0.217283	1	1	0	1	1	MRSA
g01694_2_00006__g01694_2	glpE	Thiosulfate sulfurtransferase GlpE	2	0	4	80	33.3333	100	inf	0.00410397	2.3868	1	0.217283	1	1	0	1	1	MRSA
g01446_2_00011__g01446_2	NA	IS3 family transposase ISSau4	2	0	4	80	33.3333	100	inf	0.00410397	2.3868	1	0.217283	1	1	0	1	1	MRSA
g03869_00011__g03869	NA	hypothetical protein	2	0	4	80	33.3333	100	inf	0.00410397	2.3868	1	0.217283	1	1	0	1	1	MRSA
g03154_00011__g03154	NA	hypothetical protein	2	0	4	80	33.3333	100	inf	0.00410397	2.3868	1	0.217283	1	1	0	1	1	MRSA
g02131_2_00017__g02131_2	mecI	Methicillin resistance regulatory protein MecI	2	0	4	80	33.3333	100	inf	0.00410397	2.3868	1	0.217283	1	1	0	1	1	MRSA
g02912_00011__g02912	nagC	N-acetylglucosamine repressor	2	0	4	80	33.3333	100	inf	0.00410397	2.3868	1	0.217283	1	1	0	1	1	MRSA
g02922_00011__g02922	NA	hypothetical protein	2	0	4	80	33.3333	100	inf	0.00410397	2.3868	1	0.217283	1	1	0	1	1	MRSA
g03509_00011__g03509	NA	IS3 family transposase ISSau4	2	0	4	80	33.3333	100	inf	0.00410397	2.3868	1	0.217283	1	1	0	1	1	MRSA
g02957_00011__g02957	NA	hypothetical protein	2	0	4	80	33.3333	100	inf	0.00410397	2.3868	1	0.217283	1	1	0	1	1	MRSA
g03392_00011__g03392	NA	hypothetical protein	2	0	4	80	33.3333	100	inf	0.00410397	2.3868	1	0.217283	1	1	0	1	1	MRSA
g03249_00011__g03249	NA	hypothetical protein	2	0	4	80	33.3333	100	inf	0.00410397	2.3868	1	0.217283	1	1	0	1	1	MRSA
g03528_00011__g03528	dtd	D-aminoacyl-tRNA deacylase	2	0	4	80	33.3333	100	inf	0.00410397	2.3868	1	0.217283	1	1	0	1	1	MRSA
g03371_00011__g03371	NA	hypothetical protein	2	0	4	80	33.3333	100	inf	0.00410397	2.3868	1	0.217283	1	1	0	1	1	MRSA
g01911_1_00016__g01911_1	NA	hypothetical protein	6	30	0	50	100	62.5	inf	0.00414287	2.3827	1	0.217283	3	3	0	0.25	0.25	MRSA
g02161_00010__g02161	NA	hypothetical protein	1	48	8	29	11.1111	37.6623	0.0755208	0.0043844	2.35809	1	0.158875	6	1	6	0.03125	0.21875	MDR
g02375_00010__g02375	NA	hypothetical protein	1	48	8	29	11.1111	37.6623	0.0755208	0.0043844	2.35809	1	0.158875	6	1	6	0.03125	0.21875	MDR
g03513_00011__g03513	NA	hypothetical protein	12	71	3	0	80	0	0	0.00444596	2.35203	1	1	3	0	3	0.25	0.25	Galleria
g01253_2_00002__g01253_2	NA	hypothetical protein	5	9	4	68	55.5556	88.3117	9.44444	0.00488789	2.31088	1	0.170905	7	4	3	1	1	MDR
g02739_00003__g02739	NA	hypothetical protein	5	9	4	68	55.5556	88.3117	9.44444	0.00488789	2.31088	1	0.170905	2	2	1	0.5	1	MDR
g01940_00009__g01940	NA	hypothetical protein	0	49	6	31	0	38.75	0	0.00494472	2.30586	1	0.218996	3	0	3	0.25	0.25	MRSA
g02857_00011__g02857	NA	hypothetical protein	0	49	6	31	0	38.75	0	0.00494472	2.30586	1	0.218996	3	0	3	0.25	0.25	MRSA
g03207_00011__g03207	maa	Maltose O-acetyltransferase	0	49	6	31	0	38.75	0	0.00494472	2.30586	1	0.218996	3	0	3	0.25	0.25	MRSA
g02292_00010__g02292	NA	hypothetical protein	0	49	6	31	0	38.75	0	0.00494472	2.30586	1	0.218996	3	0	3	0.25	0.25	MRSA
g03152_00011__g03152	vatD	Streptogramin A acetyltransferase	6	31	0	49	100	61.25	inf	0.00494472	2.30586	1	0.218996	3	3	0	0.25	0.25	MRSA
g02911_00011__g02911	NA	hypothetical protein	6	31	0	49	100	61.25	inf	0.00494472	2.30586	1	0.218996	3	3	0	0.25	0.25	MRSA
g02898_00011__g02898	NA	hypothetical protein	6	31	0	49	100	61.25	inf	0.00494472	2.30586	1	0.218996	3	3	0	0.25	0.25	MRSA
g01771_00010__g01771	NA	hypothetical protein	5	22	30	29	14.2857	56.8627	0.219697	0.00495173	2.30524	1	1	13	2	11	0.0224609	0.0224609	biofilm
g02103_1_00019__g02103_1	NA	hypothetical protein	12	5	22	47	35.2941	90.3846	5.12727	0.0052357	2.28103	1	0.515977	9	5	5	1	1	hemolysis
g03099_00011__g03099	cna	Collagen adhesin	0	10	34	42	0	80.7692	0	0.00527511	2.27777	1	0.515977	5	0	5	0.0625	0.0625	hemolysis
g01422_00007__g01422	NA	hypothetical protein	19	44	15	8	55.8824	15.3846	0.230303	0.00553547	2.25685	1	0.515977	7	5	6	0.125	0.453125	hemolysis
g03914_00011__g03914	NA	hypothetical protein	7	1	27	51	20.5882	98.0769	13.2222	0.00561429	2.25071	1	0.515977	4	3	1	0.625	0.625	hemolysis
g02072_00010__g02072	NA	hypothetical protein	6	15	3	62	66.6667	80.5195	8.26667	0.00570968	2.24339	1	0.189433	4	3	2	0.625	1	MDR
g03049_00011__g03049	NA	hypothetical protein	4	5	5	72	44.4444	93.5065	11.52	0.005798	2.23672	1	0.189433	5	3	2	1	1	MDR
g03834_00011__g03834	NA	hypothetical protein	4	5	5	72	44.4444	93.5065	11.52	0.005798	2.23672	1	0.189433	4	3	3	0.625	0.625	MDR
g02453_00011__g02453	entD	Enterotoxin type D	4	5	5	72	44.4444	93.5065	11.52	0.005798	2.23672	1	0.189433	4	3	3	0.625	0.625	MDR
g01246_00004__g01246	NA	hypothetical protein	16	40	18	12	47.0588	23.0769	0.266667	0.00585264	2.23265	1	0.515977	13	5	10	0.0922852	0.581055	hemolysis
g02706_00008__g02706	NA	hypothetical protein	7	22	2	55	77.7778	71.4286	8.75	0.00597072	2.22397	1	0.19193	3	3	2	0.25	1	MDR
g03082_00011__g03082	NA	hypothetical protein	2	16	32	36	5.88235	69.2308	0.140625	0.00618375	2.20875	1	0.515977	7	2	5	0.453125	0.453125	hemolysis
g03488_00011__g03488	NA	hypothetical protein	1	13	33	39	2.94118	75	0.0909091	0.00671147	2.17318	1	0.515977	2	1	1	1	1	hemolysis
g03820_00011__g03820	NA	hypothetical protein	1	13	33	39	2.94118	75	0.0909091	0.00671147	2.17318	1	0.515977	2	1	1	1	1	hemolysis
g03239_00011__g03239	NA	hypothetical protein	1	13	33	39	2.94118	75	0.0909091	0.00671147	2.17318	1	0.515977	1	1	1	1	1	hemolysis
g03186_00011__g03186	NA	hypothetical protein	1	13	33	39	2.94118	75	0.0909091	0.00671147	2.17318	1	0.515977	2	1	2	0.5	1	hemolysis
g01664_2_00018__g01664_2	ribZ	Riboflavin transporter RibZ	1	13	33	39	2.94118	75	0.0909091	0.00671147	2.17318	1	0.515977	2	1	1	1	1	hemolysis
g03107_00011__g03107	NA	hypothetical protein	1	13	33	39	2.94118	75	0.0909091	0.00671147	2.17318	1	0.515977	1	1	1	1	1	hemolysis
g03454_00011__g03454	panS	Pantothenate precursors transporter PanS	1	13	33	39	2.94118	75	0.0909091	0.00671147	2.17318	1	0.515977	2	1	1	1	1	hemolysis
g02021_00007__g02021	lexA	LexA repressor	1	13	33	39	2.94118	75	0.0909091	0.00671147	2.17318	1	0.515977	6	1	5	0.21875	0.21875	hemolysis
g01619_2_00022__g01619_2	NA	hypothetical protein	13	6	21	46	38.2353	88.4615	4.74603	0.0067578	2.17019	1	0.515977	5	4	3	0.375	1	hemolysis
g03743_00011__g03743	NA	hypothetical protein	7	1	28	50	20	98.0392	12.5	0.00690697	2.16071	1	1	7	6	1	0.125	0.125	biofilm
g01936_00007__g01936	NA	hypothetical protein	3	2	6	75	33.3333	97.4026	18.75	0.00733963	2.13433	1	0.211076	3	2	1	1	1	MDR
g01528_1_00009__g01528_1	NA	hypothetical protein	3	2	6	75	33.3333	97.4026	18.75	0.00733963	2.13433	1	0.211076	3	2	1	1	1	MDR
g01253_1_00032__g01253_1	NA	hypothetical protein	6	16	3	61	66.6667	79.2208	7.625	0.00755335	2.12186	1	0.211076	7	5	3	0.453125	1	MDR
g02665_00010__g02665	fosB	Metallothiol transferase FosB	11	33	23	19	32.3529	36.5385	0.275362	0.00774549	2.11095	1	0.515977	7	6	6	0.125	0.125	hemolysis
g03902_00011__g03902	NA	hypothetical protein	7	8	58	13	10.7692	61.9048	0.196121	0.0077631	2.10997	1	1	12	6	8	0.387695	1	cured
g02204_00010__g02204	NA	hypothetical protein	25	23	9	29	73.5294	55.7692	3.50242	0.00854376	2.06835	1	0.515977	17	11	7	0.332306	0.629059	hemolysis
g01257_00009__g01257	NA	hypothetical protein	3	43	12	28	20	39.4366	0.162791	0.00862352	2.06432	1	1	10	3	8	0.109375	0.34375	Galleria
g01221_00009__g01221	NA	hypothetical protein	3	43	12	28	20	39.4366	0.162791	0.00862352	2.06432	1	1	10	3	8	0.109375	0.34375	Galleria
g01491_00006__g01491	NA	hypothetical protein	3	43	12	28	20	39.4366	0.162791	0.00862352	2.06432	1	1	10	3	8	0.109375	0.34375	Galleria
g02646_00010__g02646	chp	Chemotaxis inhibitory protein	30	28	23	5	56.6038	15.1515	0.232919	0.00883522	2.05378	1	1	10	5	8	0.109375	1	Staphyloxanthin
g01684_00010__g01684	entS	hypothetical protein	9	40	0	37	100	48.0519	inf	0.00885201	2.05296	1	0.211076	3	3	0	0.25	0.25	MDR
g01570_00008__g01570	NA	hypothetical protein	32	34	3	17	91.4286	33.3333	5.33333	0.00905103	2.0433	1	1	3	3	2	0.25	1	biofilm
g02152_2_00019__g02152_2	NA	hypothetical protein	1	47	8	30	11.1111	38.961	0.0797872	0.00910607	2.04067	1	0.211076	6	1	6	0.03125	0.21875	MDR
g02811_00009__g02811	NA	hypothetical protein	16	0	49	21	24.6154	100	inf	0.00915448	2.03837	1	1	6	6	0	0.03125	0.03125	cured
g03071_00011__g03071	NA	hypothetical protein	4	6	5	71	44.4444	92.2078	9.46667	0.00917272	2.0375	1	0.211076	4	3	3	0.625	0.625	MDR
g02448_00010__g02448	NA	hypothetical protein	4	6	5	71	44.4444	92.2078	9.46667	0.00917272	2.0375	1	0.211076	4	3	3	0.625	0.625	MDR
g02345_00011__g02345	NA	hypothetical protein	4	6	5	71	44.4444	92.2078	9.46667	0.00917272	2.0375	1	0.211076	5	3	4	0.375	1	MDR
g03882_00011__g03882	NA	hypothetical protein	4	6	5	71	44.4444	92.2078	9.46667	0.00917272	2.0375	1	0.211076	4	3	3	0.625	0.625	MDR
g02540_00011__g02540	NA	hypothetical protein	4	6	5	71	44.4444	92.2078	9.46667	0.00917272	2.0375	1	0.211076	4	3	3	0.625	0.625	MDR
g02655_00010__g02655	NA	hypothetical protein	0	9	35	42	0	82.3529	0	0.00937955	2.02782	1	1	8	0	8	0.0078125	0.0078125	biofilm
g02699_00006__g02699	sarT	HTH-type transcriptional regulator SarT	9	42	0	35	100	45.4545	inf	0.00937955	2.02782	1	0.211076	5	5	0	0.0625	0.0625	MDR
g01959_1_00015__g01959_1	NA	hypothetical protein	9	42	0	35	100	45.4545	inf	0.00937955	2.02782	1	0.211076	4	4	0	0.125	0.125	MDR
g01291_00008__g01291	NA	hypothetical protein	7	24	2	53	77.7778	68.8312	7.72917	0.00947896	2.02324	1	0.211076	6	5	2	0.21875	0.6875	MDR
g02484_00005__g02484	ermA1	rRNA adenine N-6-methyltransferase	3	5	3	75	50	93.75	15	0.00951784	2.02146	1	0.365518	4	2	2	1	1	MRSA
g03472_00011__g03472	NA	hypothetical protein	3	5	3	75	50	93.75	15	0.00951784	2.02146	1	0.365518	2	2	0	0.5	0.5	MRSA
g03073_00011__g03073	NA	hypothetical protein	3	75	3	5	50	6.25	0.0666667	0.00951784	2.02146	1	0.365518	4	2	3	0.625	1	MRSA
g01265_1_00014__g01265_1	NA	hypothetical protein	1	46	8	31	11.1111	40.2597	0.0842391	0.00971212	2.01269	1	0.211076	4	1	4	0.125	0.625	MDR
g02414_00009__g02414	NA	hypothetical protein	5	11	4	66	55.5556	85.7143	7.5	0.00972455	2.01213	1	0.211076	5	3	3	1	1	MDR
g03286_00011__g03286	dtd	D-aminoacyl-tRNA deacylase	7	77	2	0	77.7778	0	0	0.00984952	2.00658	1	0.211076	1	0	1	1	1	MDR
g02176_2_00007__g02176_2	ricR	hypothetical protein	2	0	7	77	22.2222	100	inf	0.00984952	2.00658	1	0.211076	1	1	0	1	1	MDR
g01694_2_00006__g01694_2	glpE	Thiosulfate sulfurtransferase GlpE	2	0	7	77	22.2222	100	inf	0.00984952	2.00658	1	0.211076	1	1	0	1	1	MDR
g01446_2_00011__g01446_2	NA	IS3 family transposase ISSau4	2	0	7	77	22.2222	100	inf	0.00984952	2.00658	1	0.211076	1	1	0	1	1	MDR
g03869_00011__g03869	NA	hypothetical protein	2	0	7	77	22.2222	100	inf	0.00984952	2.00658	1	0.211076	1	1	0	1	1	MDR
g03154_00011__g03154	NA	hypothetical protein	2	0	7	77	22.2222	100	inf	0.00984952	2.00658	1	0.211076	1	1	0	1	1	MDR
g02131_2_00017__g02131_2	mecI	Methicillin resistance regulatory protein MecI	2	0	7	77	22.2222	100	inf	0.00984952	2.00658	1	0.211076	1	1	0	1	1	MDR
g02912_00011__g02912	nagC	N-acetylglucosamine repressor	2	0	7	77	22.2222	100	inf	0.00984952	2.00658	1	0.211076	1	1	0	1	1	MDR
g02922_00011__g02922	NA	hypothetical protein	2	0	7	77	22.2222	100	inf	0.00984952	2.00658	1	0.211076	1	1	0	1	1	MDR
g03509_00011__g03509	NA	IS3 family transposase ISSau4	2	0	7	77	22.2222	100	inf	0.00984952	2.00658	1	0.211076	1	1	0	1	1	MDR
g02957_00011__g02957	NA	hypothetical protein	2	0	7	77	22.2222	100	inf	0.00984952	2.00658	1	0.211076	1	1	0	1	1	MDR
g03392_00011__g03392	NA	hypothetical protein	2	0	7	77	22.2222	100	inf	0.00984952	2.00658	1	0.211076	1	1	0	1	1	MDR
g03249_00011__g03249	NA	hypothetical protein	2	0	7	77	22.2222	100	inf	0.00984952	2.00658	1	0.211076	1	1	0	1	1	MDR
g03528_00011__g03528	dtd	D-aminoacyl-tRNA deacylase	2	0	7	77	22.2222	100	inf	0.00984952	2.00658	1	0.211076	1	1	0	1	1	MDR
g03371_00011__g03371	NA	hypothetical protein	2	0	7	77	22.2222	100	inf	0.00984952	2.00658	1	0.211076	1	1	0	1	1	MDR
g02760_00010__g02760	NA	hypothetical protein	2	0	7	77	22.2222	100	inf	0.00984952	2.00658	1	0.211076	2	2	0	0.5	0.5	MDR
