## Supplementary table 8 for "Multiple hypervirulent methicillin-sensitive *Staphylococcus aureus* lineages contribute towards poor patient outcomes in orthopedic device-related infections"

### Sheet: TableSx
BIGSid	Clone	Patient outcome	Clonal complex__autocolour	Ecology	Cured	Clonal complex	Total SNPs	Num of SNPs inside recombinations	Num of SNPs outside recombinations	Num of Recombination Blocks	Bases in Recombinations	r/m	rho/theta	Genome Length	Bases in Clonal Frame		Clonal complex	(n=)	Num of SNPs inside recombinations	Num of SNPs outside recombinations	Num of Recombination Blocks	r/m	Genome Length
1735	CC22-t845-	Cured	CC22	HA	1	CC22	323	70	253	4	277456	0.27668	0.01581	2003598	1731617		CC30	14	81.0714	124.571	2.85714	0.527061	2.00863e+06
1736	CC22-t192-	Not cured	CC22	HA	0	CC22	369	199	170	6	277270	1.17059	0.035294	2018847	1743409		CC5	12	24.9167	75.5	0.75	0.097353	2.0289e+06
1737	CC59-t216-	Cured	CC59	CA	1	CC59	94	26	68	3	241167	0.382353	0.044118	2020980	1784449		CC22	11	72.9091	107.273	2.18182	0.566173	2.02045e+06
1738	CC146-t002-	Cured	CC146		1	CC146	211	54	157	1	277690	0.343949	0.006369	2007108	1730042		CC45	9	40	148.778	2	0.299708	2025338
1739	CC8-t068-	Cured	CC8	CA	1	CC8	73	13	60	1	384824	0.216667	0.016667	2009970	1627419		CC7	8	76.25	51.75	1.25	0.793209	2.04355e+06
1741	CC45-t16998-	Cured	CC45		1	CC45	185	53	132	3	400087	0.401515	0.022727	2038755	1641171		CC8	6	89.1667	194	3.16667	0.445249	2.00682e+06
1742	CC8-t3240-	Cured	CC8	CA	1	CC8	350	113	237	3	384887	0.476793	0.012658	2005806	1623672		CC15	6	75.5	77.3333	1.16667	0.602678	2031422
1743	CC398-t034-	Cured	CC398	LA	1	CC398	112	29	83	3	359671	0.349398	0.036145	2015124	1661660		CC59	5	59	77	1.8	0.74293	2029836
1744	CC7-t091-	Cured	CC7		1	CC7	0	0	0	0	441599	0	0	2034774	1594940		CC121	3	82.3333	349.333	3	0.184441	1997946
1745	CC5-t463-IIa	Cured	CC5	HA	1	CC5	98	19	79	2	278169	0.240506	0.025316	1996917	1719860		CC97	3	46.6667	56.6667	1.66667	0.376344	2009161
1746	CC30-t012-	Cured	CC30	CA	1	CC30	81	0	81	0	352069	0	0	2011938	1666218		Patient outcome
1747	CC7-t091-	Not cured	CC7		0	CC7	0	0	0	0	441640	0	0	2044032	1604056		Cured	65	289.492	346.092	4.26154	0.477407	2.01912e+06
1748	CC30-t012-	Cured	CC30	CA	1	CC30	239	95	144	3	352228	0.659722	0.020833	2014002	1667102		Not cured	21	147.81	90.6667	2.2381	1.02035	2.02452e+06
1749	CC182-t493-	Cured	CC182		1	CC182	8840	2326	6514	31	256826	0.357077	0.004759	1967544	1730183		Ecology
1750	CC72-t7721-	Cured	CC72		1	CC72	212	55	157	2	459039	0.350318	0.012739	2045007	1587424		CA	25	78.6	131.72	2.72	0.5506	2.01244e+06
1751	CC5-t002-	Cured	CC5	HA	1	CC5	163	21	142	2	277732	0.147887	0.014085	2031150	1754521		HA	23	47.8696	90.6957	1.43478	0.321571	2.02486e+06
1752	CC45-t576-	Not cured	CC45		0	CC45	302	83	219	5	399581	0.378995	0.022831	2006424	1610299		Clone
1753	CC30-t012-	Cured	CC30	CA	1	CC30	0	0	0	0	352002	0	0	1984206	1639274		CC7-t091-	8	76.25	51.75	1.25	0.793209	2.04355e+06
1754	CC15-t084-	Cured	CC15		1	CC15	137	44	93	2	416720	0.473118	0.021505	2035266	1621821		CC30-t012-	8	65.5	109	2	0.3398	2.00288e+06
1755	CC30-t17111-	Cured	CC30	CA	1	CC30	197	60	137	5	352138	0.437956	0.036496	2012808	1670615		CC59-t216-	5	59	77	1.8	0.74293	2029836
1756	CC45-t7119-	Cured	CC45		1	CC45	242	70	172	3	399650	0.406977	0.017442	2028144	1631903		CC5-t002-	5	4.2	66.4	0.4	0.0295774	2.03454e+06
1757	CC30-t012-	Cured	CC30	CA	1	CC30	0	0	0	0	352373	0	0	1992381	1647076		CC15-t084-	5	51.2	64.4	0.8	0.445749	2030808
1758	CC30-t012-	Cured	CC30	CA	1	CC30	1	0	1	0	352373	0	0	1991868	1646563		CC22-t005-	5	59.4	92	1.8	0.419327	2.02858e+06
1759	CC30-t018-	Not cured	CC30	CA	0	CC30	106	37	69	4	352381	0.536232	0.057971	2025189	1678396
1760	CC59-t216-	Cured	CC59	CA	1	CC59	284	148	136	2	241159	1.08824	0.014706	2025660	1788206
1761	CC30-t012-	Cured	CC30	CA	1	CC30	417	157	260	5	352266	0.603846	0.019231	1992282	1647306
1762	CC8-t190-	Cured	CC8	CA	1	CC8	622	210	412	7	388745	0.509709	0.01699	1992288	1614321
1763	CC22-t1977-	Cured	CC22	HA	1	CC22	390	164	226	3	277973	0.725664	0.013274	2006724	1731084
1764	CC45-t015-	Cured	CC45		1	CC45	167	87	80	2	399798	1.0875	0.025	2042232	1644652
1765	CC121-t435-	Cured	CC121		1	CC121	632	20	612	1	257140	0.03268	0.001634	1991772	1738947
1766	CC5-t450-	Not cured	CC5	HA	0	CC5	0	0	0	0	277708	0	0	2039871	1764492
1768	CC5-t450-	Cured	CC5	HA	1	CC5	93	93	0	1	277708	0	0	2039871	1764492
1769	CC30-t433-	Cured	CC30	CA	1	CC30	353	75	278	4	350493	0.269784	0.014388	2025582	1681426
1771	CC45-t17113-	Cured	CC45		1	CC45	182	43	139	2	399627	0.309353	0.014388	2032458	1636960
1772	CC22-t005-	Cured	CC22	HA	1	CC22	318	145	173	3	277128	0.83815	0.017341	2029080	1752439
1773	CC15-t084-	Cured	CC15		1	CC15	295	153	142	1	416724	1.07746	0.007042	2002146	1592785
1774	CC22-t005-	Cured	CC22	HA	1	CC22	61	0	61	0	277331	0	0	2006772	1730307
1775	CC59-t216-	Not cured	CC59	CA	0	CC59	82	44	38	1	241159	1.15789	0.026316	2032713	1794550
1777	CC30-t6981-	Cured	CC30	CA	1	CC30	477	350	127	6	356262	2.75591	0.047244	2020239	1674687
1778	CC8-t520-	Cured	CC8	CA	1	CC8	211	36	175	2	385185	0.205714	0.011429	2012757	1630909
1779	CC188-t189-	Cured	CC188		1	CC188	15723	10255	5468	78	521659	1.87546	0.014265	2004294	1553156
1780	CC45-t073-	Cured	CC45		1	CC45	251	16	235	2	398690	0.068085	0.008511	2038170	1641288
1781	CC7-t091-	Cured	CC7		1	CC7	48	0	48	0	441599	0	0	2046525	1605904
1782	CC15-t084-	Not cured	CC15		0	CC15	0	0	0	0	416724	0	0	2041212	1627831
1783	CC72-t148-	Not cured	CC72		0	CC72	222	62	160	3	459049	0.3875	0.01875	2014464	1556279
1784	CC45-t16999-	Cured	CC45		1	CC45	186	8	178	1	398667	0.044944	0.005618	2006013	1609341
1785	CC7-t091-	Cured	CC7		1	CC7	95	21	74	2	441481	0.283784	0.027027	2044155	1603660
1786	CC30-t122-	Cured	CC30	CA	1	CC30	208	61	147	3	352392	0.414966	0.020408	1990656	1646822
1787	CC97-t359-	Cured	CC97		1	CC97	46	0	46	0	374798	0	0	2008170	1634371
1788	CC30-t012-	Cured	CC30	CA	1	CC30	224	99	125	4	352194	0.792	0.032	2023677	1677554
1790	CC8-t8264-	Cured	CC8	CA	1	CC8	331	116	215	4	384971	0.539535	0.018605	2006721	1623967
1791	CC5-t002-	Not cured	CC5	HA	0	CC5	64	0	64	0	277690	0	0	2011056	1733759
1792	CC30-t012-	Not cured	CC30	CA	0	CC30	434	173	261	4	351324	0.662835	0.015326	2012712	1668521
1793	CC22-t17000-	Cured	CC22	HA	1	CC22	0	0	0	0	277087	0	0	2036436	1760188
1794	CC433-t318-	Cured	CC433		1	CC433	357	54	303	3	353947	0.178218	0.009901	2001927	1658361
1795	CC7-t091-	Cured	CC7		1	CC7	317	227	90	2	441599	2.52222	0.022222	2046078	1605457
1797	CC22-t005-	Cured	CC22	HA	1	CC22	110	37	73	2	277612	0.506849	0.027397	2037984	1761492
1798	CC8-t024-	Not cured	CC8	CA	0	CC8	112	47	65	2	384824	0.723077	0.030769	2013387	1630770
1799	CC5-t003-IIa	Not cured	CC5	HA	0	CC5	0	0	0	0	278100	0	0	2010099	1734375
1800	CC7-t091-	Not cured	CC7		0	CC7	401	298	103	4	441645	2.8932	0.038835	2044533	1603837
1801	CC7-t091-	Cured	CC7		1	CC7	163	64	99	2	441598	0.646465	0.020202	2043138	1602622
1802	CC15-t084-	Cured	CC15		1	CC15	146	59	87	1	416720	0.678161	0.011494	2039553	1626027
1803	CC15-t774-	Cured	CC15		1	CC15	339	197	142	3	416946	1.38732	0.021127	2034492	1625037
1804	CC5-t003-	Not cured	CC5	HA	0	CC5	60	0	60	0	277722	0	0	2007489	1731035
1805	CC5-t002-	Not cured	CC5	HA	0	CC5	0	0	0	0	277717	0	0	2044851	1767694
1806	CC5-t002-	Cured	CC5	HA	1	CC5	0	0	0	0	277717	0	0	2044851	1767694
1807	CC97-t521-	Cured	CC97		1	CC97	264	140	124	5	375733	1.12903	0.040323	2007957	1637493
1808	CC59-t216-	Not cured	CC59	CA	0	CC59	70	25	45	1	241159	0.555556	0.022222	2034261	1796098
1809	CC45-t17112-	Not cured	CC45		0	CC45	0	0	0	0	399568	0	0	2038773	1643286
1810	CC34-t1758-	Not cured	CC34		0	CC34	2189	2024	165	14	454415	12.2667	0.084848	2018244	1672839
1811	CC30-t342-	Not cured	CC30	CA	0	CC30	142	28	114	2	352146	0.245614	0.017544	2023278	1676378
1812	CC97-t3380-	Cured	CC97		1	CC97	0	0	0	0	374909	0	0	2011356	1637326
1815	CC5-t242-IVa	Not cured	CC5	HA	0	CC5	271	84	187	1	277690	0.449198	0.005348	2036481	1759352
1816	CC22-t3861-IVh	Cured	CC22	HA	1	CC22	91	52	39	1	277133	1.33333	0.025641	2007210	1731674
1817	CC22-t3861-IVh	Cured	CC22	HA	1	CC22	52	20	32	1	277133	0.625	0.03125	2009259	1733735
1818	CC45-t6704-	Not cured	CC45		0	CC45	184	0	184	0	398575	0	0	1997073	1604939
1819	CC22-t005-	Cured	CC22	HA	1	CC22	0	0	0	0	277599	0	0	2033307	1756441
1820	CC121-t1195-	Cured	CC121		1	CC121	0	0	0	0	253812	0	0	2003679	1750869
1821	CC59-t216-	Cured	CC59	CA	1	CC59	150	52	98	2	240210	0.530612	0.020408	2035566	1797403
1822	CC22-t005-	Cured	CC22	HA	1	CC22	268	115	153	4	277417	0.751634	0.026144	2035734	1759948
1823	CC121-t2095-	Cured	CC121		1	CC121	663	227	436	8	262695	0.520642	0.018349	1998387	1745889
1824	CC5-t045-	Cured	CC5	HA	1	CC5	330	82	248	3	278072	0.330645	0.012097	2043375	1766035
1825	CC6-t701-	Cured	CC6		1	CC6	4765	2186	2579	39	410180	0.847615	0.015122	2014845	1639894
1826	CC5-t002-	Cured	CC5	HA	1	CC5	126	0	126	0	277690	0	0	2040771	1764353
1827	CC7-t091-	Cured	CC7		1	CC7	0	0	0	0	441462	0	0	2045163	1604635
1828	CC15-t084-	Cured	CC15		1	CC15	0	0	0	0	416733	0	0	2035863	1623237
14_ED98					NA		289	38	251	3	278041	0.151394	0.011952	2006046	1730153
20_MRSA_252					NA		229	67	162	2	361772	0.41358	0.012346	2023383	1676636
22_MW2					NA		0	0	0	0	452609	0	0	2034780	1584081
23_Mu3					NA		0	0	0	0	279054	0	0	2002320	1728735
24_Mu50					NA		42	17	25	1	279054	0.68	0.04	2002173	1728588
25_NCTC_8325					NA		0	0	0	0	386781	0	0	2032869	1648632
26_ST398					NA		301	91	210	7	355553	0.433333	0.033333	2036823	1682573
29_USA300_FPR3757					NA		372	119	253	1	384824	0.470356	0.003953	2033352	1652848

### Sheet: ForPrism
Cured	Not cured		All	Ave	0.609986
0.27668	1.17059		1.17059	Min	0
0.382353	0		0	Max	12.2667
0.343949	0.378995		0.378995
0.216667	0.536232		0.536232
0.401515	0		0
0.476793	1.15789		1.15789
0.349398	0		0
0	0.3875		0.3875
0.240506	0		0
0	0.662835		0.662835
0.659722	0.723077		0.723077
0.357077	0		0
0.350318	2.8932		2.8932
0.147887	0		0
0	0		0
0.473118	0.555556		0.555556
0.437956	0		0
0.406977	12.2667		12.2667
0	0.245614		0.245614
0	0.449198		0.449198
1.08824	0		0
0.603846			0.27668
0.509709			0.382353
0.725664			0.343949
1.0875			0.216667
0.03268			0.401515
0			0.476793
0.269784			0.349398
0.309353			0
0.83815			0.240506
1.07746			0
0			0.659722
2.75591			0.357077
0.205714			0.350318
1.87546			0.147887
0.068085			0
0			0.473118
0.044944			0.437956
0.283784			0.406977
0.414966			0
0			0
0.792			1.08824
0.539535			0.603846
0			0.509709
0.178218			0.725664
2.52222			1.0875
0.506849			0.03268
0.646465			0
0.678161			0.269784
1.38732			0.309353
0			0.83815
1.12903			1.07746
0			0
1.33333			2.75591
0.625			0.205714
0			1.87546
0			0.068085
0.530612			0
0.751634			0.044944
0.520642			0.283784
0.330645			0.414966
0.847615			0
0			0.792
0			0.539535
0			0
			0.178218
			2.52222
			0.506849
			0.646465
			0.678161
			1.38732
			0
			1.12903
			0
			1.33333
			0.625
			0
			0
			0.530612
			0.751634
			0.520642
			0.330645
			0.847615
			0
			0
			0
